# The pleiotropic contribution of genes in dopaminergic and serotonergic pathways to addiction, aggression, and related behavioural traits

**DOI:** 10.1101/2023.05.03.23289424

**Authors:** Ester Antón-Galindo, Judit Cabana-Domínguez, Bàrbara Torrico, Roser Corominas, Bru Cormand, Noèlia Fernàndez-Castillo

## Abstract

Co-occurrence of substance use disorders (SUD) and aggressive behaviour in the same individual has been frequently described. As dopamine (DA) and serotonin (5-HT) are key neurotransmitters for both phenotypes, we explored the genetic contribution of these pathways to SUD, aggressive behaviour and related behavioural traits. Here, we tested the association of 275 dopaminergic genes and 176 serotonergic genes with these phenotypes by performing gene-based, gene-set and transcriptome-wide association studies (TWAS) in 11 genome-wide association studies (GWAS) datasets on SUD (alcohol, cocaine, cannabis, opioids and a multivariate analysis of three drugs of abuse), aggressive behaviour (disruptive behaviour and antisocial behaviour) and related behaviours (irritability, neuroticism, risk taking and anxiety). At the gene-wide level, 68 DA and 27 5-HT genes were found to be associated with at least one GWAS on SUD or related behaviour. Among them, six genes had a pleiotropic effect, being associated with at least three phenotypes: *ADH1C, ARNTL, CHRNA3, HPRT1, HTR1B* and *DRD2*, the latter with five. Additionally, we found nominal associations between the DA gene sets and antisocial behaviour, opioid use disorder, SUD, irritability and neuroticism, and between the 5-HT-core gene set and neuroticism. Gene expression correlates in brain were also found for 19 genes, highlighting the association for *CHRNA3* and *CELSR3* with OUD, SUD and irritability and *CELSR3* also with neuroticism. Our study shows a pleiotropic contribution of dopaminergic and serotonergic genes to addiction, aggression and related behaviours, highlighting a special role for DA genes, which could explain, in part, the co-occurrence of these phenotypes.
