## Supplementary Table 1 for "The pleiotropic contribution of genes in dopaminergic and serotonergic pathways to addiction, aggression, and related behavioural traits"

### Sheet: SupplTable1. Gene sets
Supplementary Table 1. Dopamine (DA) and serotonin (5-HT) gene sets
DA Gene set	NCBI ID	Gene name		5-HT Gene set	NCBI ID	Gene name
DA-core	1312	COMT		5-HT-core	1644	DDC
DA-core	1621	DBH		5-HT-core	3350	HTR1A
DA-core	1644	DDC		5-HT-core	3351	HTR1B
DA-core	1812	DRD1		5-HT-core	3352	HTR1D
DA-core	1813	DRD2		5-HT-core	3354	HTR1E
DA-core	1814	DRD3		5-HT-core	3355	HTR1F
DA-core	1815	DRD4		5-HT-core	3356	HTR2A
DA-core	1816	DRD5		5-HT-core	3357	HTR2B
DA-core	4128	MAOA		5-HT-core	3358	HTR2C
DA-core	4129	MAOB		5-HT-core	3359	HTR3A
DA-core	6531	SLC6A3		5-HT-core	9177	HTR3B
DA-core	7054	TH		5-HT-core	170572	HTR3C
DA-wide	18	ABAT		5-HT-core	200909	HTR3D
DA-wide	25	ABL1		5-HT-core	285242	HTR3E
DA-wide	111	ADCY5		5-HT-core	3360	HTR4
DA-wide	112	ADCY6		5-HT-core	3361	HTR5A
DA-wide	124	ADH1A		5-HT-core	3362	HTR6
DA-wide	125	ADH1B		5-HT-core	3363	HTR7
DA-wide	126	ADH1C		5-HT-core	4128	MAOA
DA-wide	127	ADH4		5-HT-core	4129	MAOB
DA-wide	128	ADH5		5-HT-core	6532	SLC6A4
DA-wide	130	ADH6		5-HT-core	7166	TPH1
DA-wide	131	ADH7		5-HT-core	121278	TPH2
DA-wide	186	AGTR2		5-HT-wide	51166	AADAT
DA-wide	207	AKT1		5-HT-wide	15	AANAT
DA-wide	208	AKT2		5-HT-wide	38	ACAT1
DA-wide	10000	AKT3		5-HT-wide	39	ACAT2
DA-wide	220	ALDH1A3		5-HT-wide	130013	ACMSD
DA-wide	218	ALDH3A1		5-HT-wide	111	ADCY5
DA-wide	221	ALDH3B1		5-HT-wide	125061	AFMID
DA-wide	222	ALDH3B2		5-HT-wide	219	ALDH1B1
DA-wide	314	AOC2		5-HT-wide	217	ALDH2
DA-wide	8639	AOC3		5-HT-wide	224	ALDH3A2
DA-wide	316	AOX1		5-HT-wide	501	ALDH7A1
DA-wide	406	ARNTL		5-HT-wide	223	ALDH9A1
DA-wide	409	ARRB2		5-HT-wide	239	ALOX12
DA-wide	1386	ATF2		5-HT-wide	242	ALOX12B
DA-wide	468	ATF4		5-HT-wide	246	ALOX15
DA-wide	1388	ATF6B		5-HT-wide	247	ALOX15B
DA-wide	478	ATP1A3		5-HT-wide	240	ALOX5
DA-wide	538	ATP7A		5-HT-wide	26	AOC1
DA-wide	773	CACNA1A		5-HT-wide	316	AOX1
DA-wide	774	CACNA1B		5-HT-wide	351	APP
DA-wide	775	CACNA1C		5-HT-wide	369	ARAF
DA-wide	776	CACNA1D		5-HT-wide	438	ASMT
DA-wide	801	CALM1		5-HT-wide	538	ATP7A
DA-wide	805	CALM2		5-HT-wide	673	BRAF
DA-wide	808	CALM3		5-HT-wide	114781	BTBD9
DA-wide	810	CALML3		5-HT-wide	773	CACNA1A
DA-wide	91860	CALML4		5-HT-wide	774	CACNA1B
DA-wide	51806	CALML5		5-HT-wide	775	CACNA1C
DA-wide	163688	CALML6		5-HT-wide	776	CACNA1D
DA-wide	50632	CALY		5-HT-wide	778	CACNA1F
DA-wide	815	CAMK2A		5-HT-wide	779	CACNA1S
DA-wide	816	CAMK2B		5-HT-wide	836	CASP3
DA-wide	817	CAMK2D		5-HT-wide	847	CAT
DA-wide	818	CAMK2G		5-HT-wide	1136	CHRNA3
DA-wide	858	CAV2		5-HT-wide	1392	CRH
DA-wide	1020	CDK5		5-HT-wide	1543	CYP1A1
DA-wide	1951	CELSR3		5-HT-wide	1544	CYP1A2
DA-wide	1133	CHRM5		5-HT-wide	1545	CYP1B1
DA-wide	1137	CHRNA4		5-HT-wide	1562	CYP2C18
DA-wide	8973	CHRNA6		5-HT-wide	1557	CYP2C19
DA-wide	1141	CHRNB2		5-HT-wide	1558	CYP2C8
DA-wide	54102	CLIC6		5-HT-wide	1559	CYP2C9
DA-wide	9575	CLOCK		5-HT-wide	1565	CYP2D6
DA-wide	1268	CNR1		5-HT-wide	1573	CYP2J2
DA-wide	85445	CNTNAP4		5-HT-wide	260293	CYP4X1
DA-wide	1312	COMT		5-HT-wide	1644	DDC
DA-wide	1385	CREB1		5-HT-wide	1843	DUSP1
DA-wide	10488	CREB3		5-HT-wide	1892	ECHS1
DA-wide	90993	CREB3L1		5-HT-wide	1962	EHHADH
DA-wide	64764	CREB3L2		5-HT-wide	2207	FCER1G
DA-wide	84699	CREB3L3		5-HT-wide	2560	GABRB1
DA-wide	148327	CREB3L4		5-HT-wide	2561	GABRB2
DA-wide	9586	CREB5		5-HT-wide	2562	GABRB3
DA-wide	1392	CRH		5-HT-wide	2639	GCDH
DA-wide	1393	CRHBP		5-HT-wide	2770	GNAI1
DA-wide	1454	CSNK1E		5-HT-wide	2771	GNAI2
DA-wide	1499	CTNNB1		5-HT-wide	2773	GNAI3
DA-wide	6387	CXCL12		5-HT-wide	2775	GNAO1
DA-wide	1610	DAO		5-HT-wide	2776	GNAQ
DA-wide	1621	DBH		5-HT-wide	2778	GNAS
DA-wide	1638	DCT		5-HT-wide	2782	GNB1
DA-wide	1644	DDC		5-HT-wide	2783	GNB2
DA-wide	22943	DKK1		5-HT-wide	2784	GNB3
DA-wide	1742	DLG4		5-HT-wide	59345	GNB4
DA-wide	63950	DMRTA2		5-HT-wide	10681	GNB5
DA-wide	85406	DNAJC14		5-HT-wide	2790	GNG10
DA-wide	1759	DNM1		5-HT-wide	2791	GNG11
DA-wide	1785	DNM2		5-HT-wide	55970	GNG12
DA-wide	1812	DRD1		5-HT-wide	51764	GNG13
DA-wide	1813	DRD2		5-HT-wide	54331	GNG2
DA-wide	1814	DRD3		5-HT-wide	2785	GNG3
DA-wide	1815	DRD4		5-HT-wide	2786	GNG4
DA-wide	1816	DRD5		5-HT-wide	2787	GNG5
DA-wide	84062	DTNBP1		5-HT-wide	2788	GNG7
DA-wide	2019	EN1		5-HT-wide	94235	GNG8
DA-wide	2184	FAH		5-HT-wide	2792	GNGT1
DA-wide	81889	FAHD1		5-HT-wide	2793	GNGT2
DA-wide	2253	FGF8		5-HT-wide	2824	GPM6B
DA-wide	2277	FIGF		5-HT-wide	2903	GRIN2A
DA-wide	2316	FLNA		5-HT-wide	23498	HAAO
DA-wide	10211	FLOT1		5-HT-wide	3033	HADH
DA-wide	2353	FOS		5-HT-wide	3030	HADHA
DA-wide	3169	FOXA1		5-HT-wide	3265	HRAS
DA-wide	3170	FOXA2		5-HT-wide	11255	HRH3
DA-wide	8321	FZD1		5-HT-wide	3350	HTR1A
DA-wide	7976	FZD3		5-HT-wide	3351	HTR1B
DA-wide	2550	GABBR1		5-HT-wide	3352	HTR1D
DA-wide	2643	GCH1		5-HT-wide	3354	HTR1E
DA-wide	2668	GDNF		5-HT-wide	3355	HTR1F
DA-wide	2767	GNA11		5-HT-wide	3356	HTR2A
DA-wide	2768	GNA12		5-HT-wide	3357	HTR2B
DA-wide	10672	GNA13		5-HT-wide	3358	HTR2C
DA-wide	9630	GNA14		5-HT-wide	3359	HTR3A
DA-wide	2769	GNA15		5-HT-wide	9177	HTR3B
DA-wide	2770	GNAI1		5-HT-wide	170572	HTR3C
DA-wide	2773	GNAI3		5-HT-wide	200909	HTR3D
DA-wide	2774	GNAL		5-HT-wide	285242	HTR3E
DA-wide	2775	GNAO1		5-HT-wide	3360	HTR4
DA-wide	2776	GNAQ		5-HT-wide	3361	HTR5A
DA-wide	2778	GNAS		5-HT-wide	3362	HTR6
DA-wide	2782	GNB1		5-HT-wide	3363	HTR7
DA-wide	2784	GNB3		5-HT-wide	3620	IDO1
DA-wide	59345	GNB4		5-HT-wide	169355	IDO2
DA-wide	10681	GNB5		5-HT-wide	259307	IL4I1
DA-wide	2791	GNG11		5-HT-wide	11185	INMT
DA-wide	54331	GNG2		5-HT-wide	3708	ITPR1
DA-wide	2785	GNG3		5-HT-wide	3709	ITPR2
DA-wide	2786	GNG4		5-HT-wide	3710	ITPR3
DA-wide	2787	GNG5		5-HT-wide	8681	JMJD7-PLA2G4B
DA-wide	2788	GNG7		5-HT-wide	3751	KCND2
DA-wide	94235	GNG8		5-HT-wide	3760	KCNJ3
DA-wide	2792	GNGT1		5-HT-wide	3762	KCNJ5
DA-wide	2793	GNGT2		5-HT-wide	3763	KCNJ6
DA-wide	2805	GOT1		5-HT-wide	3765	KCNJ9
DA-wide	2806	GOT2		5-HT-wide	3781	KCNN2
DA-wide	165829	GPR156		5-HT-wide	8564	KMO
DA-wide	2844	GPR21		5-HT-wide	3845	KRAS
DA-wide	2859	GPR35		5-HT-wide	883	KYAT1
DA-wide	2861	GPR37		5-HT-wide	56267	KYAT3
DA-wide	9248	GPR50		5-HT-wide	8942	KYNU
DA-wide	9293	GPR52		5-HT-wide	10859	LILRB1
DA-wide	10888	GPR83		5-HT-wide	4128	MAOA
DA-wide	2890	GRIA1		5-HT-wide	4129	MAOB
DA-wide	2891	GRIA2		5-HT-wide	5604	MAP2K1
DA-wide	2892	GRIA3		5-HT-wide	5594	MAPK1
DA-wide	2893	GRIA4		5-HT-wide	5595	MAPK3
DA-wide	2903	GRIN2A		5-HT-wide	4842	NOS1
DA-wide	2904	GRIN2B		5-HT-wide	4893	NRAS
DA-wide	2931	GSK3A		5-HT-wide	4967	OGDH
DA-wide	2932	GSK3B		5-HT-wide	55753	OGDHL
DA-wide	2954	GSTZ1		5-HT-wide	26539	OR10H1
DA-wide	57657	HCN3		5-HT-wide	26538	OR10H2
DA-wide	3066	HDAC2		5-HT-wide	26532	OR10H3
DA-wide	3081	HGD		5-HT-wide	126541	OR10H4
DA-wide	3091	HIF1A		5-HT-wide	284433	OR10H5
DA-wide	51617	HMP19		5-HT-wide	127385	OR10J5
DA-wide	3242	HPD		5-HT-wide	401973	OR10J6P
DA-wide	3251	HPRT1		5-HT-wide	390442	OR11H4
DA-wide	3350	HTR1A		5-HT-wide	390441	OR11H7
DA-wide	3351	HTR1B		5-HT-wide	219464	OR5T2
DA-wide	3356	HTR2A		5-HT-wide	390154	OR5T3
DA-wide	3363	HTR7		5-HT-wide	219874	OR6T1
DA-wide	3397	ID1		5-HT-wide	5023	P2RX1
DA-wide	3708	ITPR1		5-HT-wide	5153	pde1b
DA-wide	3709	ITPR2		5-HT-wide	5321	PLA2G4A
DA-wide	3710	ITPR3		5-HT-wide	100137049	PLA2G4B
DA-wide	3737	KCNA2		5-HT-wide	8605	PLA2G4C
DA-wide	3760	KCNJ3		5-HT-wide	283748	PLA2G4D
DA-wide	3762	KCNJ5		5-HT-wide	123745	PLA2G4E
DA-wide	3763	KCNJ6		5-HT-wide	255189	PLA2G4F
DA-wide	3765	KCNJ9		5-HT-wide	23236	PLCB1
DA-wide	9132	KCNQ4		5-HT-wide	5330	PLCB2
DA-wide	3798	KIF5A		5-HT-wide	5331	PLCB3
DA-wide	3799	KIF5B		5-HT-wide	5332	PLCB4
DA-wide	3800	KIF5C		5-HT-wide	5566	PRKACA
DA-wide	83855	KLF16		5-HT-wide	5567	PRKACB
DA-wide	4009	LMX1A		5-HT-wide	5568	PRKACG
DA-wide	4010	LMX1B		5-HT-wide	5578	PRKCA
DA-wide	4040	LRP6		5-HT-wide	5579	PRKCB
DA-wide	120892	LRRK2		5-HT-wide	5582	PRKCG
DA-wide	4128	MAOA		5-HT-wide	5742	PTGS1
DA-wide	4129	MAOB		5-HT-wide	5743	PTGS2
DA-wide	5602	MAPK10		5-HT-wide	5894	RAF1
DA-wide	5600	MAPK11		5-HT-wide	10411	RAPGEF3
DA-wide	6300	MAPK12		5-HT-wide	285671	RNF180
DA-wide	5603	MAPK13		5-HT-wide	6570	SLC18A1
DA-wide	1432	MAPK14		5-HT-wide	6571	SLC18A2
DA-wide	5599	MAPK8		5-HT-wide	6532	SLC6A4
DA-wide	5601	MAPK9		5-HT-wide	6622	SNCA
DA-wide	4282	MIF		5-HT-wide	6715	SRD5A1
DA-wide	4881	NPR1		5-HT-wide	6850	SYK
DA-wide	4887	NPY2R		5-HT-wide	6999	TDO2
DA-wide	4929	NR4A2		5-HT-wide	7166	TPH1
DA-wide	27065	NSG1		5-HT-wide	121278	TPH2
DA-wide	4986	OPRK1		5-HT-wide	7220	TRPC1
DA-wide	4988	OPRM1		5-HT-wide	353174	ZACN
DA-wide	5015	OTX2
DA-wide	5064	PALM
DA-wide	5071	PARK2
DA-wide	11315	PARK7
DA-wide	5121	PCP4
DA-wide	5153	PDE1B
DA-wide	401	PHOX2A
DA-wide	8929	PHOX2B
DA-wide	65018	PINK1
DA-wide	5309	PITX3
DA-wide	23236	PLCB1
DA-wide	5330	PLCB2
DA-wide	5331	PLCB3
DA-wide	5332	PLCB4
DA-wide	25953	PNKD
DA-wide	5409	PNMT
DA-wide	5499	PPP1CA
DA-wide	5500	PPP1CB
DA-wide	5501	PPP1CC
DA-wide	84152	PPP1R1B
DA-wide	5515	PPP2CA
DA-wide	5516	PPP2CB
DA-wide	5518	PPP2R1A
DA-wide	5519	PPP2R1B
DA-wide	5520	PPP2R2A
DA-wide	5521	PPP2R2B
DA-wide	5522	PPP2R2C
DA-wide	55844	PPP2R2D
DA-wide	5523	PPP2R3A
DA-wide	28227	PPP2R3B
DA-wide	55012	PPP2R3C
DA-wide	5525	PPP2R5A
DA-wide	5526	PPP2R5B
DA-wide	5527	PPP2R5C
DA-wide	5528	PPP2R5D
DA-wide	5529	PPP2R5E
DA-wide	5530	PPP3CA
DA-wide	5532	PPP3CB
DA-wide	5533	PPP3CC
DA-wide	5566	PRKACA
DA-wide	5567	PRKACB
DA-wide	5568	PRKACG
DA-wide	5578	PRKCA
DA-wide	5579	PRKCB
DA-wide	5582	PRKCG
DA-wide	10419	PRMT5
DA-wide	5743	PTGS2
DA-wide	5781	PTPN11
DA-wide	5865	RAB3B
DA-wide	5879	RAC1
DA-wide	23551	RASD2
DA-wide	85397	RGS8
DA-wide	8787	RGS9
DA-wide	340419	RSPO2
DA-wide	6259	RYK
DA-wide	6323	SCN1A
DA-wide	6422	SFRP1
DA-wide	6423	SFRP2
DA-wide	6469	SHH
DA-wide	25942	SIN3A
DA-wide	6570	SLC18A1
DA-wide	6571	SLC18A2
DA-wide	6580	SLC22A1
DA-wide	6582	SLC22A2
DA-wide	6581	SLC22A3
DA-wide	6530	SLC6A2
DA-wide	6531	SLC6A3
DA-wide	6532	SLC6A4
DA-wide	9368	SLC9A3R1
DA-wide	6622	SNCA
DA-wide	9627	SNCAIP
DA-wide	6620	SNCB
DA-wide	6623	SNCG
DA-wide	6870	TACR3
DA-wide	6898	TAT
DA-wide	7042	TGFB2
DA-wide	7054	TH
DA-wide	7074	TIAM1
DA-wide	1861	TOR1A
DA-wide	7173	TPO
DA-wide	7299	TYR
DA-wide	7306	TYRP1
DA-wide	57216	VANGL2
DA-wide	7422	VEGFA
DA-wide	7471	WNT1
DA-wide	7472	WNT2
DA-wide	89780	WNT3A
DA-wide	7474	WNT5A
